# *TP53* mutation screening for patients at risk of myeloid malignancy

**DOI:** 10.1101/2024.02.06.24302401

**Authors:** Devdeep Mukherjee, Rialnat A. Lawal, Courtney D. Fitzhugh, Christopher S. Hourigan, Laura W. Dillon

## Abstract

There is increasing recognition of the risk of developing therapy-related myeloid malignancy, including after cellular therapy. While retrospective studies have implicated pre-existing *TP53* mutated hematopoietic clones as a common causative mechanism, no prospective screening to identify those patients at greatest risk is currently possible. We demonstrate that ultradeep DNA-sequencing prior to therapy may be used for discovery of *TP53* mutations that are subsequently associated with malignancy.
