## Supplementary Table 1 for "*TP53* mutation screening for patients at risk of myeloid malignancy"

### Sheet: Sheet1
Chromosome	Position	Reference	Alternate	Nucleotide	Amino acid
chr17	7576852	C	A	c.993+1G>T
chr17	7577111	G	T	c.827C>A	p.A276D
chr17	7577120	C	T	c.818G>A	p.R273H
chr17	7577120	C	G	c.818G>C	p.R273P
chr17	7577121	G	A	c.817C>T	p.R273C
chr17	7577538	C	T	c.743G>A	p.R248Q
chr17	7577538	C	G	c.743G>C	p.R248P
chr17	7577539	G	A	c.742C>T	p.R248W
chr17	7577547	C	A	c.734G>T	p.G245V
chr17	7577556	C	A	c.725G>C	p.C242S
chr17	7577570	C	T	c.711G>A	p.M237I
chr17	7577570	C	G	c.711G>C	p.M237I
chr17	7577571	A	T	c.710T>A	p.M237K
chr17	7577574	T	G	c.707A>C	p.Y236S
chr17	7578190	T	C	c.659A>G	p.Y220C
chr17	7578265	A	C	c.584T>G	p.I195S
chr17	7578268	A	C	c.581T>G	p.L194R
chr17	7578271	T	C	c.578A>G	p.H193R
chr17	7578393	A	C	c.537T>G	p.H179G
chr17	7578394	T	C	c.536A>G	p.H179R
chr17	7578400	G	T	c.530C>A	p.P177H
chr17	7578403	C	T	c.527G>A	p.C176Y
chr17	7578415	A	T	c.515T>A	p.V172D
chr17	7578442	T	C	c.488A>G	p.Y163C
chr17	7578445	A	T	c.485T>A	p.I162N
chr17	7578478	G	C	c.452C>G	p.P151R
chr17	7578502	A	G	c.428T>C	p.V143A
chr17	7578503	C	T	c.427G>A	p.V143M
chr17	7578507	G	C	c.423C>G	p.C141W
chr17	7578508	C	T	c.422G>A	p.C141Y
chr17	7578524	G	C	c.406C>G	p.Q136E
chr17	7578525	G	C	c.405C>G	p.C135W
chr17	7578526	C	T	c.404G>A	p.C135Y
chr17	7578526	C	A	c.404G>T	p.C135F
chr17	7578527	A	T	c.403T>A	p.C135S
chr17	7578528	A	C	c.402T>G	p.F134L
chr17	7578535	T	C	c.395A>G	p.K132R
chr17	7578535	T	G	c.395A>C	p.K132T
chr17	7578536	T	G	c.394A>C	p.K132Q
chr17	7578538	T	A	c.392A>T	p.N131I
chr17	7578542	G	C	c.388C>G	p.L130V
chr17	7578546	AGGG	A	c.381_383del	p.P128delP
chr17	7578550	G	T	c.380C>A	p.S127Y
chr17	7578553	T	C	c.377A>G	p.Y126C
chr17	7578554	AC	A	c.376-1del
chr17	7578555	C	T	c.376-1G>A	p.X126_splice
chr17	7578556	T	A	c.376-2A>T
chr17	7578556	T	C	c.376-2A>G
chr17	7578556	T	G	c.376-2A>C
chr17	7579307	C	A	c.375+5G>T
chr17	7579307	C	T	c.375+5G>A
chr17	7579307	C	G	c.375+5G>C
chr17	7579311	C	A	c.375+1G>T
chr17	7579311	C	T	c.375+1G>A	p.X125_splice
chr17	7579312	C	T	c.375G>A	p.T125
chr17	7579313	G	C	c.374C>G	p.T125R
chr17	7579316	CA	C	c.370del	p.T125R
chr17	7579349	A	C	c.338T>G	p.F113C
chr17	7579350	A	C	c.337T>G	p.F113V
chr17	7579355	A	C	c.332T>G	p.L111R
chr17	7579358	C	A	c.329G>T	p.R110L
chr17	7579358	C	G	c.329G>C	p.R110P
